# Rising to the Ultrasensitive Rapid Diagnostic Challenge with Buoyant-Analyte-Magnetic (BAM) Assays

**DOI:** 10.1101/2024.12.23.24319448

**Authors:** Chuanlei Wang, Emory Satterfield, Carolina B. Livi, Delphine Dean, Jeffrey N. Anker

**Author notes:** Corresponding author email: Jeffrey Anker.

## Abstract

Ultrasensitive, inexpensive, rapid, and portable assays are needed to detect infectious diseases at early stages to improve treatment and prevent transmission, especially to vulnerable patients. Unfortunately, most ultrasensitive assays require rinsing and development steps which increase their complexity, cost, and read time. We address these issues in a novel assay that uses a combination of buoyant microbubbles and magnetic microspheres to doubly label an analyte (SARS-CoV-2 N-protein from surfactant-lysed viruses) and form buoyant-analyte-magnetic (BAM) sandwich complexes. A permanent magnet pulls down the BAM complexes, while unbound microbubbles float towards the surface and separate without rinsing. Removing the magnet releases the buoyant BAM complexes allowing them to float upwards. Under flashlight illumination, they appear as bright rising dots. A simple digital camera (or even cell phone camera) counts the BAM complexes. Remarkably, the analytical detection limit is ∼50 N-protein molecules in 5 µL of saliva. The assay gave positive results for all PCR-positive saliva specimens tested, with concentrations ranging from 0.7 to 2.51×10^5^ RNA copies/µL. We also discuss assay limitations and ways to address them in the future.
