## Supplementary material for "Rising to the Ultrasensitive Rapid Diagnostic Challenge with Buoyant-Analyte-Magnetic (BAM) Assays": Data Sheet 1,Data Sheet 2,Data Sheet 3

### Sheet: Summary
Each tab in the excel workbook has data for associated figures and tables from "Rising to the Ultrasensitive Rapid Diagnostic Challenge with Buoyant-Analyte-Magnetic (BAM) Assays."

### Sheet: Figure 3
	Figure 3 statistical information
	Concentration (fg/mL)	N-protein	BAM counts Group1	BAM counts Group2	BAM counts Group3	BAM counts Group4	Average of BAM complexes	Standard Deviation
	0	0	5	5	22	18	12.5	8.81287
	0.5	64	84	85	95	89	88.25	4.99166
	1	127	135	157	127	122	135.25	15.4569
	2	255	210	190	260	220	220	29.4392
	6	764	664	400	660	500	556	129.037
	12	1528	1460	1250	1420	1210	1335	123.423

### Sheet: Figure 4
	Figure 4 statistical information
	Positive Sample	Trial 1	Trial 2	Trial 3	Average	SD
	1	363	404	370	410.889	150.478
	2	208	238	366
	3	683	523	543
	Negative Sample	Trial 1	Trial 2	Trial 3	Average	SD
	1	14	9	2	18.5833	10.442
	2	16	24	12
	3	36	7	15
	4	49	31	9
	5	14	9	13
	6	18	23	15
	7	18	20	33
	8	17	18	24
	two tails Welch's t-test
	t	7.81443
	Df	8.03
	p	5.06827e-05

### Sheet: Figure 5
	Figure 5 Statistical information
	Sample	Dilution factor	BAM counts				Average for near negative dilution result	Excess BAM counts				Excess BAM counts/ μL original saliva				STDVS	Ct		RNA copies/μL		Average RNA copies/uL	E+	E-
	1	2e-06	65	80	101	117	20.88	44.12	59.12	80.12	96.12	4412000	5912000	8012000	9612000	2.28965e+06	19.8	21.07	7916.59	3434.13	5675.36	2241.23	2241.23
	2	0.0002	105	133	84	64	20.88	84.12	112.12	63.12	43.12	84120	112120	63120	43120	29535.3	22.77	24.42	1122.75	379.344	751.049	371.706	371.706
	3	2e-06	48	58	85	154	20.88	27.12	37.12	64.12	133.12	2712000	3712000	6412000	13312000	4.77938e+06	19.06	17.06	12879.2	47984.6	30431.9	17552.7	17552.7
	4	1e-06	98	123	67	93	20.88	77.12	102.12	46.12	72.12	15424000	20424000	9224000	14424000	4.59093e+06	18.89	17.87	14402.6	28168.3	21285.4	6882.84	6882.84
	5	1e-05	85	67	59	70	20.88	64.12	46.12	38.12	49.12	1282400	922400	762400	982400	217486	20.6	20.74	4677.92	4266.46	4472.19	205.729	205.729
	6	0.2	89	84	91	84	20.88	68.12	63.12	70.12	63.12	68.12	63.12	70.12	63.12	3.55903	35.27	34.29	0.302131	0.575559	0.438845	0.136714	0.136714
	7	1	268	187	216	266	20.88	247.12	166.12	195.12	245.12	49.424	33.224	39.024	49.024	7.92696	34.02	N/A	0.687391	N/A	0.687391	N/A	N/A
	8	0.01	156	145	139	133	20.88	135.12	124.12	118.12	112.12	2702.4	2482.4	2362.4	2242.4	196.214	29	29.36	18.6617	14.7277	16.6947	1.96704	1.96704

### Sheet: Table S1
	BAM formation incubation time response.
	Time / minute	Trial 1	Trial 2	Trial 3	Average number	SD	Background	Effective number	Added N-protein	Efficency
	1	49	40	30	39.7	9.5	22.7	17	127	0.13
	5	80	78	59	72.3	11.6	22.7	49.6	127	0.39
	10	102	97	85	94.7	8.7	22.7	72	127	0.57
	15	107	153	129	129.7	23	22.7	107	127	0.84
	60	137	125	110	124	13.5	17.7	106.3	127	0.84

### Sheet: Table S2
	Patient diluted saliva BAM test data sheet.
	Sample	Dilution factor	Average number after dilution	Standard Deviation	Near negative dilution factor	Near negative dilution result	Average for near negative dilution result	Excess BAM counts	Excess BAM counts/μL original saliva	PCR Ct Value	RNA copies/μL	BAM/RNA
	1	2e-06	90.8	22.89	1e-08	33	20.88	69.92	6992000	20.435	5214.08	1340.98
	2	0.0002	96.5	29.53	1e-06	15		75.62	86420	23.595	652.618	115.872
	3	2e-06	86.3	47.79	1e-08	10		65.42	4282000	18.06	24859.6	263.157
	4	1e-06	96.3	22.91	1e-08	24		74.42	15025000	18.38	20141.9	748.886
	5	1e-05	70.3333	10.873	1e-07	17		49.4533	989167	20.67	4467.45	221.394
	6	0.2	87	3.559	0.002	21		66.12	61.725	34.78	0.429061	154.104
	7	1	234.25	39.63	0.01	24		213.37	40.385	34.02	0.687391	62.0811
	8	0.01	143.3	9.81	0.0001	23		122.42	2448.5	29.18	147.692	147.686

### Sheet: Table S3
	Counting results of track analysis for BAM test with 10 μL 1 fg/mL N-protein as target.
	Figures	A	B	C	D	E	F	G	H	I	J	K	Total
	Frames	1-5	6-10	11-15	16-20	21-30	31-40	41-50	51-70	71-100	101-130	131-160	1-160
	Number of tracks on the left sample	42	29	16	8	8	5	7	3	3	3	2	127
	Number of tracks on the right sample	26	32	15	17	11	10	2	4	2	1	2	122

### Sheet: Table S4
	Estimate cost for disposable materials for 3600 tests.
	Reagent	Source	Cat./SKU	Amount		Unit		Unit price	Price
	Streptavidin Microbubbles	Akadeum Life Science	11110-000	27	mL	2	pack	550	1100
	Magnetic bead	Agilent	PL6727-1001	3.24	mL	2	pack	283	566
	Ab-R004	Sino biolocigal	40143-R004	0.0351	ug	1	pack	400	400
	Ab-R040	Sino biolocigal	40143-R040	0.0351	ug	1	pack	400	400
	Biotinlation-kit	Thermo Scientific	90407	1	kit	1	pack	379	379
	Cuvette	MilliporeSigma	BR759115	3600	each	36	pack	18.7	673.2
	Centrifuge tube	Thermo Scientific	90401	3600	each	15	pack	27.13	406.95
	Salivette	Sarstedt	51.1534	3600	each	36	pack	60.5	2178
	misc including PBS, Triton X								100
								Total	6203.15
							Price per test		1.7231
